# The Hidden Footprints of Platelets in IgG4-Related Disease Pathogenesis

**DOI:** 10.1101/2023.02.05.23285484

**Authors:** Ali Kemal Oguz, Cagdas Sahap Oygur, Bala Gur Dedeoglu, Irem Dogan Turacli, Sibel Serin Kilicoglu, Ihsan Ergun

**Affiliations:** Division of General Internal Medicine, Department of Internal Medicine, Başkent University Faculty of Medicine, Ankara, Turkey; Division of Rheumatology, Department of Internal Medicine, Başkent University Faculty of Medicine, Ankara, Turkey; Department of Biotechnology, Institute of Biotechnology, Ankara University, Ankara, Turkey; Department of Medical Biology, Ufuk University Faculty of Medicine, Ankara, Turkey; Department of Histology and Embryology, Başkent University Faculty of Medicine, Ankara, Turkey; Division of Nephrology, Department of Internal Medicine, Ufuk University Faculty of Medicine, Ankara, Turkey

**Keywords:** platelets, immunoglobulin G4-related disease, fibrosis, gene expression profiling

## Abstract

Platelets have grabbed great attention as immune cells and principal modulators of tissue remodeling besides their well-known hemostatic and vascular wall safeguarding functions. In line with this knowledge, findings indicating an excessive platelet activation have been reported in systemic sclerosis, which is an autoimmune, multisystem, fibrotic disorder. By borrowing the transcriptomic data of Nakajima et al. (GEO data repository, GSE66465) we sought a platelet contribution in immunoglobulin G4-related disease (IgG4-RD) pathogenesis, another immune-mediated, fibroinflammatory, multiorgan disease. GEO2R for class comparisons and WebGestalt for functional enrichment analyses were used. When treatment naïve IgG4-RD patients were compared with healthy controls, 268 differentially expressed genes (204 with increased and 64 with decreased expression) were detected. Enrichment analyses performed using gene ontology (Biological Process), pathway (Panther), and disease (GLAD4U) functional databases documented many significantly enriched terms relating to platelets, coagulation, and thrombosis, including “ Thrombasthenia”, “ Low on-treatment platelet reactivity”, “ High on-treatment platelet reactivity”, “ Platelet reactivity”, “ Platelet aggregation inhibition”, “ Blood platelet disorders”, “ Platelet degranulation”, “ Platelet aggregation”, and “ Platelet activation”. The enrichment ratios of these terms were found to be between 6.4 and 83.2. Together with the limited data in the relevant literature, it seems imperative to plan meticulously designed research specifically focusing on platelets’ contribution to IgG4-RD pathogenesis.
