## Supplementary File 2 for "The Hidden Footprints of Platelets in IgG4-Related Disease Pathogenesis"

### Sheet: BT x HC GENE ONTOLOGY BIO PRO
|FC|³1								|FC|³1								|FC|³1
INC DEGs								DEC DEGs								ALL DEGs
Gene Set	Description	Size	Expect	Ratio	P Value	FDR		Gene Set	Description	Size	Expect	Ratio	P Value	FDR		Gene Set	Description	Size	Expect	Ratio	P Value	FDR
GO:0002576	Platelet degranulation	127	0.49576	20.171	5.7789e-11	6.5403e-08		GO:0043312	Neutrophil degranulation	480	1.4639	12.296	1.3323e-15	4.8249e-12		GO:0007596	Blood coagulation	321	2.232	8.5125	7.7505e-13	1.3187e-09
GO:0030168	Platelet activation	154	0.60116	18.298	1.6984e-11	2.1968e-08		GO:0002283	Neutrophil activation involved in immune response	483	1.473	12.22	1.5543e-15	4.8249e-12		GO:0050817	Coagulation	325	2.2598	8.4077	9.6545e-13	1.3187e-09
GO:0061041	Regulation of wound healing	126	0.49186	18.298	1.3519e-09	1.224e-06		GO:0042119	Neutrophil activation	492	1.5005	11.996	2.1094e-15	4.8249e-12		GO:0007599	Hemostasis	326	2.2668	8.3819	1.0195e-12	1.3187e-09
GO:0007596	Blood coagulation	321	1.2531	14.365	2.2204e-16	6.7013e-13		GO:0002446	Neutrophil mediated immunity	493	1.5035	11.972	2.2204e-15	4.8249e-12		GO:0042060	Wound healing	525	3.6505	6.3005	1.2672e-12	1.4342e-09
GO:0050817	Coagulation	325	1.2687	14.188	2.2204e-16	6.7013e-13		GO:0036230	Granulocyte activation	498	1.5188	11.852	2.6645e-15	4.8249e-12		GO:0045055	Regulated exocytosis	779	5.4167	5.5385	7.5495e-15	3.4177e-11
GO:0007599	Hemostasis	326	1.2726	14.144	2.2204e-16	6.7013e-13		GO:0043299	Leukocyte degranulation	526	1.6041	11.221	6.7724e-15	1.0219e-11		GO:0002274	Myeloid leukocyte activation	631	4.3876	5.47	7.7113e-12	7.7575e-09
GO:0042060	Wound healing	525	2.0494	10.247	3.3307e-16	7.539e-13		GO:0002275	Myeloid cell activation involved in immune response	536	1.6346	11.012	9.3259e-15	1.1434e-11		GO:0006887	Exocytosis	888	6.1746	5.0206	3.5083e-14	1.0588e-10
GO:0050878	Regulation of body fluid levels	482	1.8815	9.5666	2.0317e-13	3.0658e-10		GO:0002444	Myeloid leukocyte mediated immunity	545	1.6621	10.83	1.2546e-14	1.2621e-11		GO:0001775	Cell activation	1324	9.2062	4.5621	<2.2e-16	<2.2e-16
GO:0009611	Response to wounding	632	2.4671	8.512	1.2657e-14	2.2918e-11		GO:0002274	Myeloid leukocyte activation	631	1.9244	9.8734	1.0103e-14	1.1434e-11		GO:0045321	Leukocyte activation	1175	8.1702	3.9167	1.025e-11	9.2807e-09
GO:0033993	Response to lipid	891	3.4781	5.4627	6.5573e-10	6.5967e-07		GO:0002443	Leukocyte mediated immunity	753	2.2964	8.2737	2.4114e-13	2.1833e-10		GO:0006955	Immune response	1894	13.17	3.2651	3.9058e-13	8.8407e-10
|FC|³1.5								|FC|³1.5								|FC|³1.5
INC DEGs								DEC DEGs								ALL DEGs
Gene Set	Description	Size	Expect	Ratio	P Value	FDR		Gene Set	Description	Size	Expect	Ratio	P Value	FDR		Gene Set	Description	Size	Expect	Ratio	P Value	FDR
GO:0006334	Nucleosome assembly	109	0.11302	35.391	4.1158e-06	0.004658		GO:0043312	Neutrophil degranulation	480	0.52699	17.078	5.6418e-10	1.4139e-06		GO:0043299	Leukocyte degranulation	526	1.1229	8.9055	9.4573e-08	0.00017013
GO:0031497	Chromatin assembly	129	0.13376	29.904	8.0419e-06	0.0069162		GO:0002283	Neutrophil activation involved in immune response	483	0.53028	16.972	5.9609e-10	1.4139e-06		GO:0002275	Myeloid cell activation involved in immune response	536	1.1443	8.7393	1.1274e-07	0.00017013
GO:0048545	Response to steroid hormone	387	0.40128	17.444	6.1351e-08	0.00053544		GO:0042119	Neutrophil activation	492	0.54016	16.662	7.0161e-10	1.4139e-06		GO:0002444	Myeloid leukocyte mediated immunity	545	1.1635	8.595	1.3166e-07	0.0001703
GO:1901652	Response to peptide	484	0.50186	13.948	2.8157e-07	0.00084978		GO:0002446	Neutrophil mediated immunity	493	0.54126	16.628	7.1429e-10	1.4139e-06		GO:0002274	Myeloid leukocyte activation	631	1.3471	8.1659	4.5202e-08	0.0001434
GO:0043434	Response to peptide hormone	415	0.43031	13.943	2.4783e-06	0.0037397		GO:0036230	Granulocyte activation	498	0.54675	16.461	7.808e-10	1.4139e-06		GO:0045055	Regulated exocytosis	779	1.663	7.2158	3.6976e-08	0.0001434
GO:0009725	Response to hormone	955	0.99024	9.0887	1.1828e-07	0.00053544		GO:0043299	Leukocyte degranulation	526	0.57749	15.585	1.2643e-09	1.6353e-06		GO:0006887	Exocytosis	888	1.8957	6.3301	1.5527e-07	0.00017572
GO:0033993	Response to lipid	891	0.92388	8.6591	1.1555e-06	0.0026156		GO:0002275	Myeloid cell activation involved in immune response	536	0.58847	15.294	1.4922e-09	1.6888e-06		GO:0045321	Leukocyte activation	1175	2.5084	5.5813	4.8563e-08	0.0001434
GO:0010243	Response to organonitrogen compound	937	0.97158	8.234	1.691e-06	0.0030621		GO:0002444	Myeloid leukocyte mediated immunity	545	0.59835	15.041	1.7275e-09	1.7379e-06		GO:0002252	Immune effector process	1130	2.4123	5.389	2.6128e-07	0.00022271
GO:1901698	Response to nitrogen compound	1022	1.0597	7.5492	3.251e-06	0.0042049		GO:0002274	Myeloid leukocyte activation	631	0.69277	12.991	6.238e-09	5.6479e-06		GO:0001775	Cell activation	1324	2.8265	4.9532	2.1544e-07	0.00021674
GO:1901700	Response to oxygen-containing compound	1542	1.5989	5.6289	6.7975e-06	0.0068383		GO:0002443	Leukocyte mediated immunity	753	0.82672	12.096	1.2329e-09	1.6353e-06		GO:0006955	Immune response	1894	4.0433	4.2045	6.3353e-08	0.0001434
|FC|³2								|FC|³2								|FC|³2
INC DEGs								DEC DEGs								ALL DEGs
Gene Set	Description	Size	Expect	Ratio	P Value	FDR		Gene Set	Description	Size	Expect	Ratio	P Value	FDR		Gene Set	Description	Size	Expect	Ratio	P Value	FDR
GO:0060751	Branch elongation involved in mammary gland duct branching	5	0.0012199	819.75	0.0012194	1		GO:0043312	Neutrophil degranulation	480	0.26349	22.771	4.7593e-08	8.9412e-05		GO:0043312	Neutrophil degranulation	480	0.3806	15.764	8.7956e-07	0.0016461
GO:0042695	Thelarche	5	0.0012199	819.75	0.0012194	1		GO:0002283	Neutrophil activation involved in immune response	483	0.26514	22.629	4.9392e-08	8.9412e-05		GO:0002283	Neutrophil activation involved in immune response	483	0.38298	15.667	9.1222e-07	0.0016461
GO:0060744	Mammary gland branching involved in thelarche	5	0.0012199	819.75	0.0012194	1		GO:0042119	Neutrophil activation	492	0.27008	22.215	5.5129e-08	8.9412e-05		GO:0042119	Neutrophil activation	492	0.39012	15.38	1.0162e-06	0.0016461
GO:0061737	Leukotriene signaling pathway	5	0.0012199	819.75	0.0012194	1		GO:0002446	Neutrophil mediated immunity	493	0.27063	22.17	5.5799e-08	8.9412e-05		GO:0002446	Neutrophil mediated immunity	493	0.39091	15.349	1.0284e-06	0.0016461
GO:0043435	Response to corticotropin-releasing hormone	5	0.0012199	819.75	0.0012194	1		GO:0036230	Granulocyte activation	498	0.27338	21.948	5.9253e-08	8.9412e-05		GO:0036230	Granulocyte activation	498	0.39488	15.195	1.0908e-06	0.0016461
GO:0071376	Cellular response to corticotropin-releasing hormone stimulus	5	0.0012199	819.75	0.0012194	1		GO:0043299	Leukocyte degranulation	526	0.28875	20.779	8.2033e-08	0.0001019		GO:0043299	Leukocyte degranulation	526	0.41708	14.386	1.5012e-06	0.0018572
GO:0046543	Development of secondary female sexual characteristics	7	0.0017078	585.54	0.0017069	1		GO:0002275	Myeloid cell activation involved in immune response	536	0.29424	20.392	9.1748e-08	0.0001019		GO:0002275	Myeloid cell activation involved in immune response	536	0.42501	14.117	1.6754e-06	0.0018572
GO:0045136	Development of secondary sexual characteristics	9	0.0021958	455.42	0.0021942	1		GO:0002444	Myeloid leukocyte mediated immunity	545	0.29918	20.055	1.0129e-07	0.0001019		GO:0002444	Myeloid leukocyte mediated immunity	545	0.43214	13.884	1.8461e-06	0.0018572
GO:0060600	Dichotomous subdivision of an epithelial terminal unit	10	0.0024398	409.88	0.0024378	1		GO:0002443	Leukocyte mediated immunity	753	0.41336	16.934	1.3932e-08	8.9412e-05		GO:0002274	Myeloid leukocyte activation	631	0.50034	11.992	4.3215e-06	0.0039127
GO:0042416	Dopamine biosynthetic process	12	0.0029277	341.56	0.0029248	1		GO:0002252	Immune effector process	1130	0.62031	11.285	2.3103e-07	0.0001988		GO:0002443	Leukocyte mediated immunity	753	0.59707	11.724	5.6463e-07	0.0016461
|FC|³3								|FC|³3								|FC|³3
INC DEGs								DEC DEGs								ALL DEGs
								Gene Set	Description	Size	Expect	Ratio	P Value	FDR		Gene Set	Description	Size	Expect	Ratio	P Value	FDR
								GO:0002249	Lymphocyte anergy	5	0.00060994	1639.5	0.00060987	1		GO:0002249	Lymphocyte anergy	5	0.00060994	1639.5	0.00060987	1
								GO:0002667	Regulation of T cell anergy	5	0.00060994	1639.5	0.00060987	1		GO:0002667	Regulation of T cell anergy	5	0.00060994	1639.5	0.00060987	1
								GO:0002870	T cell anergy	5	0.00060994	1639.5	0.00060987	1		GO:0002870	T cell anergy	5	0.00060994	1639.5	0.00060987	1
								GO:0002911	Regulation of lymphocyte anergy	5	0.00060994	1639.5	0.00060987	1		GO:0002911	Regulation of lymphocyte anergy	5	0.00060994	1639.5	0.00060987	1
								GO:0002664	Regulation of T cell tolerance induction	9	0.0010979	910.83	0.0010976	1		GO:0002664	Regulation of T cell tolerance induction	9	0.0010979	910.83	0.0010976	1
								GO:0002517	T cell tolerance induction	11	0.0013419	745.23	0.0013415	1		GO:0002517	T cell tolerance induction	11	0.0013419	745.23	0.0013415	1
								GO:0002643	Regulation of tolerance induction	16	0.0019518	512.34	0.0019509	1		GO:0002643	Regulation of tolerance induction	16	0.0019518	512.34	0.0019509	1
								GO:0002507	Tolerance induction	25	0.0030497	327.9	0.0030475	1		GO:0002507	Tolerance induction	25	0.0030497	327.9	0.0030475	1
								GO:0002724	Regulation of T cell cytokine production	28	0.0034157	292.77	0.0034129	1		GO:0002724	Regulation of T cell cytokine production	28	0.0034157	292.77	0.0034129	1
								GO:0002443	Leukocyte mediated immunity	753	0.091857	21.773	0.0021068	1		GO:0002443	Leukocyte mediated immunity	753	0.091857	21.773	0.0021068	1

### Sheet: BT x HC PATHWAY PANTHER
|FC|³1								|FC|³1								|FC|³1
INC DEGs								DEC DEGs								ALL DEGs
Gene Set	Description	Size	Expect	Ratio	P Value	FDR		Gene Set	Description	Size	Expect	Ratio	P Value	FDR		Gene Set	Description	Size	Expect	Ratio	P Value	FDR
P00011	Blood coagulation	38	0.42563	9.3979	0.00069982	0.07908		P00036	Interleukin signaling pathway	78	0.20968	9.5385	0.016509	0.93275		P00011	Blood coagulation	38	0.52778	7.5789	0.0016175	0.091388
P00015	Circadian clock system	10	0.11201	8.928	0.10673	1		P00031	Inflammation mediated by chemokine and cytokine signaling pathway	199	0.53495	5.608	0.011403	0.93275		P00015	Circadian clock system	10	0.13889	7.2	0.13077	1
P05731	GABA-B receptor II signaling	35	0.39203	5.1017	0.05721	1		P00049	Parkinson disease	88	0.23656	4.2273	0.21465	1		P05731	GABA-B receptor II signaling	35	0.48611	4.1143	0.083677	1
P00025	Hedgehog signaling pathway	20	0.22401	4.464	0.20248	1		P00004	Alzheimer disease-presenilin pathway	112	0.30108	3.3214	0.266	1		P00031	Inflammation mediated by chemokine and cytokine signaling pathway	199	2.7639	3.6181	0.00021192	0.023947
P00040	Metabotropic glutamate receptor group II pathway	43	0.48163	4.1526	0.082257	1		P00026	Heterotrimeric G-protein signaling pathway-Gi alpha and Gs alpha mediated pathway	147	0.39516	2.5306	0.33585	1		P00025	Hedgehog signaling pathway	20	0.27778	3.6	0.24492	1
P04373	5HT1 type receptor mediated signaling pathway	44	0.49283	4.0582	0.085595	1										P00040	Metabotropic glutamate receptor group II pathway	43	0.59722	3.3488	0.11869	1
P05912	Dopamine receptor mediated signaling pathway	51	0.57124	3.5012	0.11006	1										P04373	5HT1 type receptor mediated signaling pathway	44	0.61111	3.2727	0.12331	1
P00043	Muscarinic acetylcholine receptor 2 and 4 signaling pathway	54	0.60484	3.3067	0.12107	1										P05912	Dopamine receptor mediated signaling pathway	51	0.70833	2.8235	0.15672	1
P00031	Inflammation mediated by chemokine and cytokine signaling pathway	199	2.2289	3.1405	0.0048143	0.27201										P00043	Muscarinic acetylcholine receptor 2 and 4 signaling pathway	54	0.75	2.6667	0.17155	1
P00026	Heterotrimeric G-protein signaling pathway-Gi alpha and Gs alpha mediated pathway	147	1.6465	1.822	0.22477	1										P00026	Heterotrimeric G-protein signaling pathway-Gi alpha and Gs alpha mediated pathway	147	2.0417	1.9592	0.14296	1
|FC|³1.5								|FC|³1.5								|FC|³1.5
INC DEGs								DEC DEGs								ALL DEGs
Gene Set	Description	Size	Expect	Ratio	P Value	FDR		Gene Set	Description	Size	Expect	Ratio	P Value	FDR		Gene Set	Description	Size	Expect	Ratio	P Value	FDR
P00015	Circadian clock system	10	0.031362	31.886	0.030985	1		P00036	Interleukin signaling pathway	78	0.10484	19.077	0.0035362	0.39959		P00015	Circadian clock system	10	0.044803	22.32	0.043997	1
P05730	Endogenous cannabinoid signaling	23	0.072133	13.863	0.070032	1		P00031	Inflammation mediated by chemokine and cytokine signaling pathway	199	0.26747	7.4774	0.02234	1		P05730	Endogenous cannabinoid signaling	23	0.10305	9.7043	0.098587	1
P00035	Interferon-gamma signaling pathway	26	0.081541	12.264	0.078849	1		P00004	Alzheimer disease-presenilin pathway	112	0.15054	6.6429	0.14317	1		P00035	Interferon-gamma signaling pathway	26	0.11649	8.5846	0.11078	1
P05731	GABA-B receptor II signaling	35	0.10977	9.1102	0.10487	1										P05731	GABA-B receptor II signaling	35	0.15681	6.3771	0.14647	1
P05911	Angiotensin II-stimulated signaling through G proteins and beta-arrestin	35	0.10977	9.1102	0.10487	1										P05911	Angiotensin II-stimulated signaling through G proteins and beta-arrestin	35	0.15681	6.3771	0.14647	1
P00040	Metabotropic glutamate receptor group II pathway	43	0.13486	7.4153	0.12747	1										P00036	Interleukin signaling pathway	78	0.34946	5.7231	0.045237	1
P04373	5HT1 type receptor mediated signaling pathway	44	0.13799	7.2468	0.13026	1										P00040	Metabotropic glutamate receptor group II pathway	43	0.19265	5.1907	0.17711	1
P00054	Toll receptor signaling pathway	49	0.15367	6.5073	0.1441	1										P04373	5HT1 type receptor mediated signaling pathway	44	0.19713	5.0727	0.18087	1
P05912	Dopamine receptor mediated signaling pathway	51	0.15995	6.2521	0.14958	1										P00054	Toll receptor signaling pathway	49	0.21953	4.5551	0.19943	1
P00043	Muscarinic acetylcholine receptor 2 and 4 signaling pathway	54	0.16935	5.9048	0.15774	1										P05912	Dopamine receptor mediated signaling pathway	51	0.22849	4.3765	0.20675	1
|FC|³2								|FC|³2								|FC|³2
INC DEGs								DEC DEGs								ALL DEGs
Gene Set	Description	Size	Expect	Ratio	P Value	FDR		Gene Set	Description	Size	Expect	Ratio	P Value	FDR		Gene Set	Description	Size	Expect	Ratio	P Value	FDR
P00018	EGF receptor signaling pathway	114	0.10215	9.7895	0.099564	1		P00036	Interleukin signaling pathway	78	0.10484	19.077	0.0035362	0.39959		P00036	Interleukin signaling pathway	78	0.17473	11.446	0.01126	1
P00027	Heterotrimeric G-protein signaling pathway-Gq alpha and Go alpha mediated pathway	116	0.10394	9.6207	0.10126	1		P00031	Inflammation mediated by chemokine and cytokine signaling pathway	199	0.26747	7.4774	0.02234	1		P00031	Inflammation mediated by chemokine and cytokine signaling pathway	199	0.44579	4.4864	0.066047	1
P00026	Heterotrimeric G-protein signaling pathway-Gi alpha and Gs alpha mediated pathway	147	0.13172	7.5918	0.12741	1		P00004	Alzheimer disease-presenilin pathway	112	0.15054	6.6429	0.14317	1		P00004	Alzheimer disease-presenilin pathway	112	0.2509	3.9857	0.22713	1
																P00018	EGF receptor signaling pathway	114	0.25538	3.9158	0.23077	1
																P00027	Heterotrimeric G-protein signaling pathway-Gq alpha and Go alpha mediated pathway	116	0.25986	3.8483	0.2344	1
																P00026	Heterotrimeric G-protein signaling pathway-Gi alpha and Gs alpha mediated pathway	147	0.3293	3.0367	0.28891	1
|FC|³3								|FC|³3								|FC|³3
INC DEGs								DEC DEGs								ALL DEGs

### Sheet: BT x HC DISEASE GLAD4U
|FC|³1								|FC|³1								|FC|³1
INC DEGs								DEC DEGs								ALL DEGs
Gene Set	Description	Size	Expect	Ratio	P Value	FDR		Gene Set	Description	Size	Expect	Ratio	P Value	FDR		Gene Set	Description	Size	Expect	Ratio	P Value	FDR
PA445843	Thrombasthenia	12	0.06013	83.153	2.1222e-09	6.3714e-07		PA165108654	Infection by Trichuris trichiura	27	0.084101	47.562	1.3719e-06	0.0018534		PA166163564	Low on-treatment platelet reactivity	11	0.089382	55.939	1.4475e-08	3.9111e-06
PA166124406	Platelet reactivity	44	0.22048	40.821	7.423e-13	6.6856e-10		PA166048864	Ascariasis	31	0.09656	41.425	2.4373e-06	0.0018773		PA166163563	High on-treatment platelet reactivity	17	0.13814	43.435	2.9196e-09	1.127e-06
PA447241	Thrombolytic disease	83	0.4159	24.044	9.6583e-12	5.2193e-09		PA166048834	Ascaridida Infections	32	0.099675	40.13	2.7791e-06	0.0018773		PA166124406	Platelet reactivity	44	0.35753	27.97	1.686e-12	1.5185e-09
PA166128371	Platelet aggregation inhibition	68	0.34074	23.479	1.5663e-09	5.7227e-07		PA443335	Anaphylaxis	27	0.084101	35.671	7.8506e-05	0.023569		PA447241	Thrombolytic disease	83	0.67443	17.793	2.8203e-12	1.9051e-09
PA166048906	Blood Platelet Disorders	101	0.50609	21.735	2.5653e-12	1.7328e-09		PA444053	Eosinophilia	68	0.21181	18.885	5.7991e-05	0.019587		PA166128371	Platelet aggregation inhibition	68	0.55255	16.288	3.7584e-09	1.1284e-06
PA445850	Thrombosis	136	0.68147	20.544	4.5519e-15	1.2299e-11		PA443936	Drug Hypersensitivity	96	0.29902	16.721	1.1601e-05	0.0062694		PA166123766	Platelet aggregation	145	1.1782	13.58	4.1744e-14	5.6397e-11
PA166123766	Platelet aggregation	145	0.72657	19.269	1.1324e-14	1.5299e-11		PA444548	Hypersensitivity, Immediate	79	0.24607	16.255	0.00010435	0.026592		PA166048906	Blood Platelet Disorders	101	0.82069	13.403	5.5015e-10	2.4775e-07
PA443523	Blood Coagulation Disorders	94	0.47102	19.108	9.1297e-10	4.1114e-07		PA445557	Rhinitis	125	0.38936	12.842	4.1624e-05	0.016067		PA445850	Thrombosis	136	1.1051	12.669	4.6722e-12	2.5248e-09
PA444417	Hemorrhage	139	0.69651	14.357	1.6944e-09	5.7227e-07		PA444620	Inflammation	549	1.71	8.7717	5.2224e-11	1.4111e-07		PA444620	Inflammation	549	4.461	6.725	<2.2e-16	<2.2e-16
PA443423	Arterial Occlusive Diseases	307	1.5383	8.4507	3.5288e-09	9.5349e-07		PA444814	Lung Diseases	414	1.2895	6.2037	3.654e-05	0.016067		PA443423	Arterial Occlusive Diseases	307	2.4946	6.4139	3.6455e-09	1.1284e-06
|FC|³1.5								|FC|³1.5								|FC|³1.5
INC DEGs								DEC DEGs								ALL DEGs
Gene Set	Description	Size	Expect	Ratio	P Value	FDR		Gene Set	Description	Size	Expect	Ratio	P Value	FDR		Gene Set	Description	Size	Expect	Ratio	P Value	FDR
PA444892	Meconium Aspiration Syndrome	6	0.0073131	136.74	0.0072921	1		PA444740	Leishmaniasis, Mucocutaneous	8	0.0097508	205.11	3.9119e-05	0.026425		PA444740	Leishmaniasis, Mucocutaneous	8	0.019502	102.56	0.00016029	0.090183
PA166169562	Laparoscopic sleeve gastrectomy	13	0.015845	126.22	0.00010858	0.29338		PA152209815	HbH Disease	14	0.017064	117.21	0.00012659	0.068407		PA166169562	Laparoscopic sleeve gastrectomy	13	0.03169	63.111	0.00044312	0.13464
PA443715	Chondrosarcoma	73	0.088976	22.478	0.0035033	1		PA446435	Porphyria, Erythropoietic	16	0.019502	102.56	0.00016668	0.075064		PA152209815	HbH Disease	14	0.034128	58.603	0.00051618	0.13464
PA445451	Psoriasis	188	0.22914	13.092	0.001439	1		PA165109174	Angioimmunoblastic T-cell lymphoma	19	0.023158	86.363	0.00023701	0.091487		PA166048920	Anemia, Hypochromic	43	0.10482	28.62	0.00015354	0.090183
PA446696	Nevi and Melanomas	210	0.25596	11.721	0.0019756	1		PA445483	Pyelonephritis	21	0.025596	78.138	0.00029065	0.09293		PA446812	Iron Overload	49	0.11945	25.116	0.00022693	0.090183
PA444903	Melanoma	267	0.32543	9.2185	0.0038998	1		PA166048920	Anemia, Hypochromic	43	0.052411	57.24	1.82e-05	0.026425		PA446758	Systemic Inflammatory Response Syndrome	115	0.28034	14.269	0.00016957	0.090183
PA166048884	Stomach Diseases	303	0.36931	8.1232	0.0055526	1		PA446812	Iron Overload	49	0.059724	50.231	2.7047e-05	0.026425		PA445557	Rhinitis	125	0.30471	13.127	0.00023363	0.090183
PA445742	Stomach Neoplasms	305	0.37175	8.0699	0.005655	1		PA446758	Systemic Inflammatory Response Syndrome	115	0.14017	21.403	0.00034468	0.093132		PA444903	Melanoma	267	0.65087	9.2185	4.0774e-05	0.055085
PA443423	Arterial Occlusive Diseases	307	0.37419	8.0174	0.0057586	1		PA165108571	Brenner tumour of ovary	279	0.34006	11.763	0.00030954	0.09293		PA444620	Inflammation	549	1.3383	8.2194	4.3765e-08	0.00011825
PA444620	Inflammation	549	0.66915	7.4722	0.00039934	0.53951		PA444620	Inflammation	549	0.66915	8.9666	3.2534e-05	0.026425		PA443562	Bronchial Diseases	284	0.69231	7.2222	0.0005873	0.13464
|FC|³2								|FC|³2								|FC|³2
INC DEGs								DEC DEGs								ALL DEGs
Gene Set	Description	Size	Expect	Ratio	P Value	FDR		Gene Set	Description	Size	Expect	Ratio	P Value	FDR		Gene Set	Description	Size	Expect	Ratio	P Value	FDR
PA166169562	Laparoscopic sleeve gastrectomy	13	0.0026408	378.67	0.0026387	1		PA444740	Leishmaniasis, Mucocutaneous	8	0.0048754	410.22	9.2268e-06	0.024931		PA444740	Leishmaniasis, Mucocutaneous	8	0.0065005	307.67	1.6902e-05	0.04567
PA445232	Parakeratosis	18	0.0036566	273.48	0.0036523	1		PA445483	Pyelonephritis	21	0.012798	156.28	6.8917e-05	0.062072		PA445483	Pyelonephritis	21	0.017064	117.21	0.00012602	0.085129
PA447210	Neurotic Disorders	19	0.0038597	259.09	0.003855	1		PA445992	Urinary Tract Infections	32	0.019502	102.56	0.00016221	0.093335		PA445992	Urinary Tract Infections	32	0.026002	76.917	0.00029618	0.13338
PA446774	Carcinoma, Lewis Lung	36	0.0073131	136.74	0.0072958	1		PA445083	Nephritis, Interstitial	39	0.023768	84.148	0.0002418	0.093335		PA445083	Nephritis, Interstitial	39	0.03169	63.111	0.00044109	0.15757
PA446644	Adrenocortical Carcinoma	37	0.0075163	133.05	0.0074979	1		PA444739	Leishmaniasis	43	0.026205	76.32	0.00029429	0.099397		PA444638	Intestinal Polyps	42	0.034128	58.603	0.00051182	0.15757
PA444460	Heroin Dependence	40	0.0081257	123.07	0.0081042	1		PA446758	Systemic Inflammatory Response Syndrome	115	0.070084	42.806	3.7345e-05	0.050453		PA444739	Leishmaniasis	43	0.03494	57.24	0.00053655	0.15757
PA445097	Neurilemmoma	40	0.0081257	123.07	0.0081042	1		PA444703	Obstetric Labor Complications	212	0.1292	23.22	0.00022987	0.093335		PA446758	Systemic Inflammatory Response Syndrome	115	0.093445	32.104	9.6152e-05	0.085129
PA444638	Intestinal Polyps	42	0.008532	117.21	0.0085083	1		PA444903	Melanoma	267	0.16272	18.437	0.00045283	0.13595		PA444703	Obstetric Labor Complications	212	0.17226	17.415	0.00058315	0.15757
PA445043	Opioid-Related Disorders	60	0.012189	82.044	0.01214	1		PA444620	Inflammation	549	0.33457	11.955	0.00020505	0.093335		PA444814	Lung Diseases	414	0.3364	11.89	0.00025199	0.13338
PA443394	Aortic Rupture	62	0.012595	79.398	0.012543	1		PA444814	Lung Diseases	414	0.2523	11.89	0.0016198	0.43767		PA444620	Inflammation	549	0.4461	11.208	4.444e-05	0.060038
|FC|³3								|FC|³3								|FC|³3
INC DEGs								DEC DEGs								ALL DEGs
								Gene Set	Description	Size	Expect	Ratio	P Value	FDR		Gene Set	Description	Size	Expect	Ratio	P Value	FDR
								PA443352	Anemia, Pernicious	19	0.0025731	388.63	0.0025716	1		PA443352	Anemia, Pernicious	19	0.0025731	388.63	0.0025716	1
								PA446179	Leukemia, Eosinophilic, Acute	20	0.0027086	369.2	0.0027068	1		PA446179	Leukemia, Eosinophilic, Acute	20	0.0027086	369.2	0.0027068	1
								PA446529	Hypereosinophilic Syndrome	29	0.0039274	254.62	0.0039237	1		PA446529	Hypereosinophilic Syndrome	29	0.0039274	254.62	0.0039237	1
								PA444767	Leukocytosis	30	0.0040628	246.13	0.0040588	1		PA444767	Leukocytosis	30	0.0040628	246.13	0.0040588	1
								PA165108857	Macrophage activation syndrome	36	0.0048754	205.11	0.0048696	1		PA165108857	Macrophage activation syndrome	36	0.0048754	205.11	0.0048696	1
								PA447279	Rhinitis, Allergic, Seasonal	60	0.0081257	123.07	0.0081094	1		PA447279	Rhinitis, Allergic, Seasonal	60	0.0081257	123.07	0.0081094	1
								PA444053	Eosinophilia	68	0.0092091	108.59	0.0091882	1		PA444053	Eosinophilia	68	0.0092091	108.59	0.0091882	1
								PA445042	Narcolepsy	85	0.011511	86.871	0.011479	1		PA445042	Narcolepsy	85	0.011511	86.871	0.011479	1
								PA444549	Disorders of Excessive Somnolence	93	0.012595	79.398	0.012556	1		PA444549	Disorders of Excessive Somnolence	93	0.012595	79.398	0.012556	1
								PA445557	Rhinitis	125	0.016928	59.072	0.016857	1		PA445557	Rhinitis	125	0.016928	59.072	0.016857	1
